# Identification of rare loss of function variation regulating body fat distribution

**DOI:** 10.1101/2021.09.11.21263427

**Authors:** Mine Koprulu, Yajie Zhao, Eleanor Wheeler, Liang Dong, Nuno Rocha, Satish Patel, Marcel Van de Streek, Craig A. Glastonbury, Isobel D. Stewart, Felix R. Day, Jian’an Luan, Nicholas Bowker, Laura B. L. Wittemans, Nicola D. Kerrison, Debora M. E. Lucarelli, Inês Barroso, Mark I. McCarthy, Robert A. Scott, Vladimir Saudek, Kerrin S. Small, Nicholas J. Wareham, Robert K. Semple, John R. B. Perry, Stephen O’Rahilly, Luca A. Lotta, Claudia Langenberg, David B. Savage

**Author notes:** Correspondence to: Claudia Langenberg, David B. Savage. authors contributed equally (Mine Koprulu, Yajie Zhao). authors contributed equally (Claudia Langenberg, David B. Savage).

## Abstract

Biological and translational insights from large-scale, array-based genetic studies of fat distribution, a key determinant of metabolic health, have been limited by the difficulty in linking identified predominantly non-coding variants to specific gene targets. Rare coding variant analyses provide greater confidence that a specific gene is involved, but do not necessarily indicate whether gain or loss of function would be of most therapeutic benefit. Here we use a dual approach that combines the power of genome-wide analysis of array-based rare, non-synonymous variants in 184,246 individuals of UK Biobank with exome-sequence-based rare loss of function gene burden testing. The data indicates that loss-of-function (LoF) of four genes (*PLIN1, INSR, ACVR1C* and *PDE3B*) is associated with a beneficial impact on WHR_adjBMI_ and increased gluteofemoral fat mass, whereas *PLIN4* LoF adversely affects these parameters. This study robustly implicates these genes in the regulation of fat distribution, providing new and in some cases somewhat counter-intuitive insight into the potential consequences of targeting these molecules therapeutically.
