## Supplementary Table 9 for "Identification of rare loss of function variation regulating body fat distribution"

### Sheet: Sheet1
a. Summary statistics for quantitative traits from gene-based association analyses in sex-combined, women-only and men-only data.
Trait	Gene	Beta (sex-combined)	SE (sex-combined)	Beta_LCI (sex-combined)	Beta_UCI (sex-combined)	Pval (sex-combined)	Beta (women)	SE (women)	Beta_LCI (women)	Beta_UCI (women)	Pval (women)	Beta (men)	SE (men)	Beta_LCI (men)	Beta_UCI (men)	Pval (men)
WHRadjBMI	PLIN4 (pLoF)	0.157595	0.0299906	0.0988134	0.216377	5.85884e-07	0.213633	0.0393554	0.136496	0.29077	1.66274e-07	0.0730298	0.0463535	-0.0178231	0.163883	0.155218
	PLIN1 (PLoF)	-0.266943	0.0493258	-0.363622	-0.170264	9.8177e-09	-0.330408	0.0653883	-0.458569	-0.202247	8.96336e-08	-0.223329	0.0752346	-0.370789	-0.0758692	0.00455589
	INSR (pLoF)	-0.636785	0.12461	-0.881021	-0.392549	6.20798e-07	-1.21775	0.168293	-1.5476	-0.887896	1.43863e-12	0.0458437	0.185742	-0.318211	0.409898	0.753188
	ACVR1C (Moderate)	-0.146883	0.0259899	-0.197823	-0.0959428	4.57055e-07	-0.180613	0.0345952	-0.24842	-0.112806	7.78017e-07	-0.0975364	0.0394332	-0.174825	-0.0202473	0.0527857
	ACVR1C (pLoF + Moderate)	-0.150379	0.0258539	-0.201053	-0.0997054	1.67885e-07	-0.183452	0.0344864	-0.251045	-0.115859	4.5979e-07	-0.102898	0.039124	-0.179581	-0.026215	0.0402868
	PDE3B (pLoF)	-0.209283	0.0441567	-0.29583	-0.122736	1.41329e-06	-0.334001	0.0589098	-0.449464	-0.218538	5.03879e-08	-0.0567635	0.0668065	-0.187704	0.0741772	0.186741
BMI	PLIN4 (pLoF)	-0.00854123	0.0288519	-0.065091	0.0480085	0.716661	0.0101663	0.0387427	-0.0657694	0.086102	0.805938	-0.0255399	0.0450238	-0.113787	0.0627067	0.712494
	PLIN1 (PLoF)	0.010865	0.0474529	-0.0821427	0.103873	0.452557	-0.00531499	0.0643703	-0.131481	0.120851	0.912525	0.0268634	0.0730764	-0.116366	0.170093	0.370165
	INSR (pLoF)	0.155689	0.119878	-0.0792719	0.39065	0.986356	0.159047	0.165672	-0.16567	0.483764	0.24948	0.108945	0.180414	-0.244666	0.462556	0.48819
	ACVR1C (Moderate)	0.0618886	0.0250028	0.0128831	0.110894	0.045127	0.0357802	0.0340566	-0.0309707	0.102531	0.522695	0.0905966	0.0383006	0.0155274	0.165666	0.0345992
	ACVR1C (pLoF + Moderate)	0.0595699	0.024872	0.0108208	0.108319	0.0614075	0.031983	0.0339495	-0.034558	0.098524	0.548444	0.0865761	0.0380004	0.0120953	0.161057	0.0428257
	PDE3B (pLoF)	0.0612738	0.042436	-0.0219008	0.144448	0.0388874	0.0875413	0.0578848	-0.0259129	0.200996	0.122086	0.0670649	0.0648894	-0.0601183	0.194248	0.166155
Gynoid fat (adjusted for total fat)	PLIN4 (pLoF)	-0.172746	0.0301991	-0.231936	-0.113556	3.26611e-08	-0.211013	0.039837	-0.289094	-0.132932	7.91125e-07	-0.123058	0.046655	-0.214502	-0.0316142	0.0124488
	PLIN1 (PLoF)	0.292668	0.0494176	0.19581	0.389526	9.46425e-10	0.339179	0.0655381	0.210724	0.467634	4.14351e-07	0.265611	0.075827	0.11699	0.414232	0.000494957
	INSR (pLoF)	0.616351	0.123926	0.373456	0.859246	3.58185e-07	0.970902	0.168531	0.640581	1.30122	6.22471e-09	0.240824	0.18445	-0.120698	0.602346	0.31399
	ACVR1C (Moderate)	0.126268	0.0259963	0.0753153	0.177221	2.61652e-05	0.149793	0.034627	0.0819241	0.217662	1.99067e-05	0.0933072	0.0396676	0.0155587	0.171056	0.137793
	ACVR1C (pLoF + Moderate)	0.12961	0.0258564	0.0789315	0.180289	1.1848e-05	0.152716	0.0345149	0.0850668	0.220365	1.69774e-05	0.0983344	0.0393486	0.0212111	0.175458	0.100886
	PDE3B (pLoF)	0.282792	0.0441925	0.196175	0.369409	2.43735e-10	0.375437	0.0588609	0.26007	0.490804	4.71096e-10	0.161493	0.0674364	0.0293177	0.293668	0.00965575
Legs fat (adjusted for total fat)	PLIN4 (pLoF)	-0.169805	0.0298558	-0.228322	-0.111288	7.02601e-08	-0.20713	0.039703	-0.284948	-0.129312	1.89101e-06	-0.117953	0.0458241	-0.207768	-0.0281378	0.0135971
	PLIN1 (PLoF)	0.287594	0.0488558	0.191837	0.383351	1.40613e-09	0.368379	0.0653176	0.240357	0.496401	1.2774e-08	0.20528	0.0744765	0.0593061	0.351254	0.00514742
	INSR (pLoF)	0.587651	0.122518	0.347516	0.827786	9.23047e-07	0.947263	0.167964	0.618054	1.27647	9.78448e-09	0.210406	0.181165	-0.144677	0.565489	0.383396
	ACVR1C (Moderate)	0.144369	0.0257007	0.0939956	0.194742	6.44977e-07	0.186561	0.0345105	0.11892	0.254202	1.39411e-07	0.089256	0.0389611	0.0128922	0.16562	0.126348
	ACVR1C (pLoF + Moderate)	0.146833	0.0255625	0.0967305	0.196935	3.5423e-07	0.188876	0.0343987	0.121455	0.256297	1.14301e-07	0.0937207	0.0386478	0.017971	0.16947	0.107923
	PDE3B (pLoF)	0.328303	0.0436901	0.24267	0.413936	6.13076e-12	0.423987	0.0586628	0.309008	0.538966	7.2562e-12	0.214939	0.0662353	0.0851178	0.34476	0.00378859
Android fat (adjusted for total fat)	PLIN4 (pLoF)	0.114212	0.0299623	0.0554859	0.172938	0.000659298	0.131205	0.0399575	0.0528883	0.209522	0.00804117	0.0873326	0.0459304	-0.00269098	0.177356	0.0614193
	PLIN1 (PLoF)	-0.198573	0.0490301	-0.294672	-0.102474	2.35054e-05	-0.264783	0.0657363	-0.393626	-0.13594	2.49425e-05	-0.128621	0.0746493	-0.274934	0.0176916	0.111526
	INSR (pLoF)	-0.41273	0.122955	-0.653722	-0.171738	0.000464898	-0.685857	0.169041	-1.01718	-0.354537	2.49939e-05	-0.0812355	0.181585	-0.437142	0.274671	0.603548
	ACVR1C (Moderate)	-0.114548	0.0257924	-0.165101	-0.0639949	6.96952e-05	-0.140713	0.0347317	-0.208787	-0.0726389	4.84138e-05	-0.0806019	0.0390515	-0.157143	-0.00406096	0.156636
	ACVR1C (pLoF + Moderate)	-0.113755	0.0256537	-0.164036	-0.0634737	6.99327e-05	-0.140798	0.0346192	-0.208652	-0.0729444	4.71046e-05	-0.0789535	0.0387375	-0.154879	-0.003028	0.166364
	PDE3B (pLoF)	-0.344524	0.043846	-0.430462	-0.258586	2.02061e-14	-0.394958	0.0590388	-0.510674	-0.279242	1.12206e-10	-0.29807	0.066389	-0.428192	-0.167948	9.19321e-06
Trunk fat (adjusted for total fat)	PLIN4 (pLoF)	0.150747	0.0299376	0.0920693	0.209425	2.69004e-06	0.178018	0.0398406	0.0999304	0.256106	7.98865e-05	0.109977	0.0459559	0.0199034	0.200051	0.0193331
	PLIN1 (PLoF)	-0.26207	0.0489897	-0.35809	-0.16605	4.89017e-08	-0.335233	0.0655439	-0.463699	-0.206767	2.00287e-07	-0.188843	0.0746908	-0.335237	-0.042449	0.0116086
	INSR (pLoF)	-0.495893	0.122853	-0.736685	-0.255101	3.13899e-05	-0.82099	0.168546	-1.15134	-0.49064	6.23281e-07	-0.130861	0.181686	-0.486966	0.225244	0.508013
	ACVR1C (Moderate)	-0.133082	0.0257712	-0.183594	-0.0825704	3.72727e-06	-0.16784	0.0346301	-0.235715	-0.099965	1.51285e-06	-0.0893362	0.0390732	-0.16592	-0.0127527	0.110963
	ACVR1C (pLoF + Moderate)	-0.134719	0.0256325	-0.184959	-0.0844793	2.58182e-06	-0.169567	0.0345179	-0.237222	-0.101912	1.37602e-06	-0.0921889	0.038759	-0.168157	-0.0162213	0.100093
	PDE3B (pLoF)	-0.34292	0.0438099	-0.428787	-0.257053	1.9662e-13	-0.414414	0.0588661	-0.529792	-0.299036	1.87559e-11	-0.262986	0.0664259	-0.393181	-0.132791	0.00015218
Arms fat (adjusted for total fat)	PLIN4 (pLoF)	0.0644565	0.0305831	0.00451362	0.124399	0.0698201	0.120416	0.0407083	0.0406277	0.200204	0.00823262	0.0055965	0.0464408	-0.0854275	0.0966205	0.97287
	PLIN1 (PLoF)	-0.179161	0.050046	-0.277251	-0.0810708	0.000577457	-0.273396	0.0669715	-0.40466	-0.142132	0.000165236	-0.0736164	0.0754788	-0.221555	0.074322	0.384246
	INSR (pLoF)	-0.278351	0.125502	-0.524335	-0.0323671	0.0230602	-0.391355	0.172217	-0.7289	-0.0538097	0.016137	-0.18075	0.183603	-0.540612	0.179112	0.450903
	ACVR1C (Moderate)	-0.0436666	0.0263269	-0.0952673	0.00793412	0.0591011	-0.0919255	0.0353843	-0.161279	-0.0225723	0.00644686	0.0154307	0.0394854	-0.0619607	0.0928221	0.908593
	ACVR1C (pLoF + Moderate)	-0.0446083	0.0261852	-0.0959313	0.00671469	0.0580969	-0.0927462	0.0352697	-0.161875	-0.0236176	0.00629995	0.0138118	0.0391679	-0.0629573	0.0905809	0.89066
	PDE3B (pLoF)	-0.100858	0.0447545	-0.188577	-0.0131392	0.0230281	-0.214602	0.0601482	-0.332492	-0.0967115	8.45582e-05	0.050618	0.0671268	-0.0809505	0.182187	0.319045
Triglycerides	PLIN4 (pLoF)	0.0957753	0.028916	0.0390999	0.152451	0.0017603	0.125298	0.036765	0.0532386	0.197357	0.000363124	0.0444754	0.0464688	-0.0466034	0.135554	0.59956
	PLIN1 (PLoF)	-0.206567	0.047655	-0.299971	-0.113163	2.02653e-05	-0.294804	0.06167	-0.415677	-0.173931	6.48286e-06	-0.155721	0.0748715	-0.302469	-0.00897286	0.0643489
	INSR (pLoF)	-0.392833	0.119715	-0.627474	-0.158192	0.00355638	-0.34231	0.156327	-0.648711	-0.0359091	0.035047	-0.399136	0.186016	-0.763727	-0.0345446	0.0459333
	ACVR1C (Moderate)	-0.0470644	0.0253276	-0.0967065	0.0025777	0.042201	-0.0474407	0.0325667	-0.111271	0.01639	0.12627	-0.0472334	0.0401109	-0.125851	0.031384	0.102521
	ACVR1C (pLoF + Moderate)	-0.0484944	0.0251866	-0.0978601	0.000871336	0.040472	-0.0457253	0.0324583	-0.109344	0.017893	0.128325	-0.0539975	0.0397748	-0.131956	0.0239611	0.0962833
	PDE3B (pLoF)	-0.367799	0.0427876	-0.451663	-0.283935	7.4521e-18	-0.423732	0.0552309	-0.531985	-0.315479	3.56382e-14	-0.314777	0.0674295	-0.446939	-0.182615	9.36362e-06
HDL cholesterol	PLIN4 (pLoF)	0.040911	0.0299436	-0.0177785	0.0996005	0.64032	0.00514409	0.038081	-0.0694947	0.0797829	0.72111	0.0736592	0.046918	-0.0183001	0.165618	0.127138
	PLIN1 (PLoF)	0.0397764	0.0493243	-0.0568992	0.136452	0.709626	-0.0408783	0.0638777	-0.166079	0.084322	0.879361	0.100913	0.075509	-0.0470846	0.248911	0.682749
	INSR (pLoF)	-0.267459	0.123908	-0.510319	-0.0245993	0.108881	-0.311627	0.161924	-0.628998	0.00574404	0.130286	-0.201304	0.1876	-0.569	0.166392	0.429059
	ACVR1C (Moderate)	0.0170149	0.0262246	-0.0343853	0.0684151	0.890712	0.0191543	0.0337551	-0.0470057	0.0853143	0.580198	-0.000875525	0.0404523	-0.080162	0.078411	0.569025
	ACVR1C (pLoF + Moderate)	0.0158885	0.0260785	-0.0352254	0.0670024	0.896649	0.0216385	0.0336426	-0.044301	0.087578	0.563373	-0.00799107	0.0401133	-0.0866131	0.070631	0.522917
	PDE3B (pLoF)	-0.0362888	0.0442865	-0.12309	0.0505127	0.327347	-0.0705287	0.0572081	-0.182657	0.0415992	0.353361	0.0361987	0.0680037	-0.0970886	0.169486	0.805918
TG/HDL	PLIN4 (pLoF)	0.0805436	0.0293611	0.0229958	0.138091	0.00465401	0.128728	0.0385416	0.0531865	0.20427	0.000207914	0.00703731	0.0460879	-0.083295	0.0973696	0.769978
	PLIN1 (PLoF)	-0.301193	0.0482954	-0.395852	-0.206534	4.29545e-10	-0.35607	0.0639565	-0.481425	-0.230715	1.09345e-07	-0.300946	0.0749771	-0.447901	-0.153991	0.000387455
	INSR (pLoF)	-0.289153	0.117504	-0.519461	-0.0588452	0.0229525	-0.230998	0.159536	-0.543689	0.0816926	0.17505	-0.317535	0.177138	-0.664725	0.0296555	0.0703272
	ACVR1C (Moderate)	-0.0437396	0.0254314	-0.0935851	0.00610594	0.115697	-0.0671941	0.0335161	-0.132886	-0.00150254	0.0579396	-0.0229596	0.0397216	-0.100814	0.0548947	0.502625
	ACVR1C (pLoF + Moderate)	-0.0457264	0.0252985	-0.0953115	0.00385866	0.103268	-0.0674352	0.0334435	-0.132984	-0.00188594	0.0544439	-0.0284862	0.039362	-0.105636	0.0486633	0.470787
	PDE3B (pLoF)	-0.405059	0.0427848	-0.488917	-0.321201	6.06309e-20	-0.497508	0.0570709	-0.609367	-0.385649	1.0629e-16	-0.327754	0.0658313	-0.456783	-0.198725	7.91497e-06
LDL cholesterol	PLIN4 (pLoF)	0.08706	0.0317652	0.0248002	0.14932	0.0156501	0.08664	0.0409731	0.00633272	0.166947	0.0421682	0.0809683	0.0508219	-0.0186426	0.180579	0.0790559
	PLIN1 (PLoF)	-0.0976586	0.0505327	-0.196703	0.00138549	0.195217	-0.1943	0.0660768	-0.323811	-0.0647895	0.0322524	-0.0313165	0.0792836	-0.186712	0.124079	0.555291
	INSR (pLoF)	-0.384252	0.127641	-0.634428	-0.134076	0.0270615	-0.486925	0.166129	-0.812538	-0.161312	0.0212076	-0.175113	0.201537	-0.570126	0.2199	0.869306
	ACVR1C (Moderate)	0.0209479	0.0275861	-0.0331209	0.0750167	0.890561	0.018378	0.0359364	-0.0520573	0.0888133	0.854943	0.0240726	0.0435108	-0.0612086	0.109354	0.830985
	ACVR1C (pLoF + Moderate)	0.02154	0.02745	-0.032262	0.075342	0.861873	0.0203156	0.0358263	-0.0499039	0.0905351	0.861161	0.0193506	0.0431813	-0.0652847	0.103986	0.841304
	PDE3B (pLoF)	-0.16522	0.0451865	-0.253786	-0.0766545	7.96006e-05	-0.205582	0.0598145	-0.322818	-0.0883456	0.000916047	-0.0762016	0.0697144	-0.212842	0.0604386	0.0188343
HbA1c	PLIN4 (pLoF)	0.086198	0.0283259	0.0306792	0.141717	0.00924018	0.115474	0.0360981	0.0447217	0.186226	0.0175828	0.0726128	0.0465568	-0.0186385	0.163864	0.45262
	PLIN1 (PLoF)	-0.0496007	0.0463901	-0.140525	0.0413239	0.262985	-0.133799	0.0598836	-0.251171	-0.0164271	0.0615875	0.0428458	0.0749792	-0.104113	0.189805	0.276329
	INSR (pLoF)	0.154474	0.115223	-0.0713631	0.380311	0.477696	0.0762882	0.151282	-0.220225	0.372801	0.33761	0.220758	0.182385	-0.136717	0.578233	0.343379
	ACVR1C (Moderate)	-0.00614155	0.0245497	-0.054259	0.0419759	0.979919	-0.0321256	0.0317717	-0.0943981	0.0301469	0.367944	0.0107927	0.0395496	-0.0667245	0.0883099	0.622743
	ACVR1C (pLoF + Moderate)	-0.00875597	0.0244157	-0.0566107	0.0390988	0.923808	-0.0335763	0.0316674	-0.0956444	0.0284918	0.358709	0.005723	0.0392263	-0.0711605	0.0826065	0.663527
	PDE3B (pLoF)	-0.0543896	0.0416065	-0.135938	0.0271591	0.175001	-0.0692772	0.0535541	-0.174243	0.0356888	0.0437386	-0.0150556	0.0674915	-0.147339	0.117228	0.856528
b. Summary statistics for binary traits from gene-based association analyses in sex-combined, women-only and men-only data.
Trait	Gene	OR (sex-combined)	SE (sex-combined)	OR_LCI (sex-combined)	OR_UCI (sex-combined)	Pval (sex-combined)	OR (women)	SE (women)	OR_LCI (women)	OR_UCI (women)	Pval (women)	OR (men)	SE (men)	OR_LCI (men)	OR_UCI (men)	Pval (men)
Coronary Heart Disease	PLIN4 (pLoF)	1.10246	0.127341	0.851938	1.40446	0.443691	1.28305	0.207534	0.832695	1.88493	0.22976	1.01658	0.160085	0.733667	1.37609	0.918199
	PLIN1 (PLoF)	0.549358	0.276863	0.304621	0.909218	0.0304992	0.37591	0.584029	0.09267	0.992509	0.0938811	0.62616	0.316999	0.317159	1.11213	0.139724
	INSR (pLoF)	0.238262	1.01527	0.013383	1.10593	0.15771	3.97933e-05	89.5463	1.23982e-16	0.00316173	0.909915	0.328105	1.02673	0.0182429	1.57979	0.277739
	ACVR1C (Moderate)	1.04047	0.109522	0.834436	1.28247	0.717154	1.35847	0.171631	0.954213	1.87355	0.0742646	0.895743	0.140484	0.673576	1.16943	0.433197
	ACVR1C (pLoF + Moderate)	1.04201	0.108952	0.836657	1.283	0.70564	1.34701	0.171572	0.946264	1.85751	0.0825235	0.903156	0.139361	0.680765	1.17669	0.464837
	PDE3B (pLoF)	0.91966	0.197265	0.611797	1.32936	0.671155	1.28795	0.312282	0.657293	2.26216	0.41775	0.771783	0.251219	0.455872	1.22755	0.302456
Type 2 Diabetes	PLIN4 (pLoF)	1.02052	0.122328	0.796458	1.2874	0.868131	1.10555	0.180624	0.761219	1.54881	0.578534	0.95714	0.165809	0.681552	1.3077	0.791629
	PLIN1 (PLoF)	0.923342	0.209042	0.597704	1.36106	0.702809	0.793016	0.342145	0.37583	1.46004	0.497889	1.01856	0.26554	0.582235	1.66029	0.944794
	INSR (pLoF)	1.47217	0.436071	0.561488	3.19764	0.37515	0.597122	1.01889	0.0334494	2.80309	0.612803	2.16165	0.50076	0.717839	5.3328	0.123706
	ACVR1C (Moderate)	0.914555	0.109434	0.733189	1.1265	0.414399	0.836497	0.176738	0.580557	1.16324	0.312423	0.972792	0.139797	0.73217	1.26777	0.843574
	ACVR1C (pLoF + Moderate)	0.915207	0.108843	0.734615	1.12607	0.415606	0.829526	0.176702	0.575755	1.15346	0.290183	0.9789	0.138634	0.738581	1.27303	0.877746
	PDE3B (pLoF)	1.08554	0.173552	0.759934	1.5034	0.636281	1.12981	0.267735	0.63999	1.84168	0.648498	1.05205	0.227622	0.655149	1.60595	0.823611
